# Genetic insights into foveal morphology and its associations with pigmentation and age-related macular degeneration

**DOI:** 10.1101/2025.06.27.25330434

**Authors:** David J. Green, Thomas H. Julian, David Romero-Bascones, Sofia Torchia, Heer N.V. Joisher, UK Biobank Eye and Vision Consortium, Unai Ayala, Maitane Barrenechea, Jay E. Self, Graeme C. Black, Tomas Fitzgerald, Ewan Birney, Constance L. Cepko, Joseph Carroll, Panagiotis I. Sergouniotis

**Author notes:** Correspondence to Panagiotis I. Sergouniotis. A list of consortium authors appears at the end of the paper.

## Abstract

The fovea is the small depression at the neurosensory retina that underlies high-resolution central vision. It is vulnerable to disease and disruption of its architecture can lead to visual disability. Foveal morphology varies substantially across individuals but the molecular causes and functional consequences of this variation remain incompletely understood. Here, we analyse six foveal morphological parameters derived from Optical Coherence Tomography (OCT) images of 39,521 UK Biobank participants. We find marked variation in foveal morphology and identify significant associations with sex and genetic ancestry. Genome-wide association studies identify 162 lead loci across the six foveal morphological parameters, implicating genes involved in pigmentation (including *TYR*, *TSPAN10* and *GPR143*) and developmental patterning (including *FGFR2*, *CYP26C1* and *CYP1A1*). Heritability estimates range from 29 to 43%. Foveal pit volume is associated with future risk of age-related macular degeneration (AMD) (hazard ratio 1.09, p = 0.026), a finding supported by Mendelian randomisation. These results establish foveal morphology as a highly heritable trait that is biologically linked to AMD.
