## Supplementary Data for "Genetic insights into foveal morphology and its associations with pigmentation and age-related macular degeneration"

### Sheet: pit_volume_L
Supplementary Dataset S1a. Conditionally independent genetic association signals for foveal pit volume identified using GCTA-COJO (conditional and joint multiple-variant analysis)
Chromosome	variant rsID	bp	effect allele	allele frequency	b	se	p-value	bJ	bJ_se	pJ	Passes bonferonni adjustment	LD_r	key gene(s)	variant present in GWAS Catalog (accessed 06/2025)	variant previously associated with retinal traits in GWAS Catalog (accessed 06/2025)	variant previously associated with foveal/macular traits in GWAS Catalog (accessed 06/2025)	gene present in GWAS Catalog (accessed 06/2025)	gene previously associated with retinal phenotypes in GWAS Catalog (accessed 06/2025)	gene previously associated with foveal/macular phenotypes in GWAS Catalog (accessed 06/2025)	variant previously associated with pit depth (Leicester)
2	rs2691106	37111045	A	0.557388	0.040091	0.007305	4.06e-08	0.040091	0.00730864	4.12e-08	NO	0	STRN	no	no	no	yes	no	no	no
7	rs77556056	17720693	A	0.10185	-0.069681	0.012131	9.24e-09	-0.069681	0.0121378	9.42e-09	NO	0	-	no	no	no	na	na	na	no
8	rs17469961	18961067	G	0.161818	-0.056526	0.009818	8.54e-09	-0.056526	0.00982336	8.7e-09	NO	0	RP11-1080G15.2	no	no	no	na	na	na	no
8	rs35399547	57075473	C	0.146872	0.057033	0.010305	3.12e-08	0.057033	0.0103103	3.17e-08	NO	0	PLAG1	yes	no	no	yes	no	no	no
9	rs10818817	126170384	C	0.299537	-0.045402	0.007931	1.04e-08	-0.045402	0.00793532	1.06e-08	NO	0	DENND1A	no	no	no	yes	yes	yes	no
9	9_140274459_C_T	140274459	T	0.097282	-0.069901	0.012223	1.07e-08	-0.069901	0.0122296	1.09e-08	NO	0	EXD3	no	no	no	yes	no	no	no
9	rs7851838	20031830	G	0.555396	0.041317	0.007312	1.6e-08	0.041317	0.00731588	1.63e-08	NO	0	-	no	no	no	na	na	na	no
10	rs11200930	85988326	G	0.28458	0.043848	0.008017	4.52e-08	0.043848	0.00802094	4.59e-08	NO	0	-	no	no	no	na	na	na	no
17	rs7225933	48916411	A	0.706776	-0.045434	0.00803	1.53e-08	-0.045434	0.00803432	1.56e-08	NO	0	WFIKKN2	no	no	no	yes	no	no	no
20	rs60295759	18047003	T	0.076811	-0.075454	0.013802	4.58e-08	-0.075454	0.013809	4.65e-08	NO	0	RP4-726N1.2	no	no	no	na	na	na	no
1	rs2128416	10700448	C	0.147885	-0.069205	0.010703	1.01e-10	-0.069205	0.0107112	1.04e-10	YES	0	CASZ1	yes	yes	no	yes	no	no	yes
1	rs568970513	41754614	CT	0.223616	0.060256	0.008955	1.71e-11	0.060256	0.00896217	1.78e-11	YES	0	-	no	no	no	na	na	na	no
1	rs2027077	183073453	C	0.429877	-0.047027	0.007314	1.28e-10	-0.047027	0.00731902	1.32e-10	YES	0	LAMC1	yes	no	no	yes	no	no	no
1	1_214163973_CAG_C	214163973	C	0.560222	-0.047278	0.007414	1.81e-10	-0.047278	0.00741917	1.86e-10	YES	0	PROX1	no	no	no	yes	yes	yes	no
1	rs7522227	3748085	G	0.704815	-0.047606	0.007918	1.83e-09	-0.047606	0.00792271	1.87e-09	YES	0	CEP104	no	no	no	yes	no	no	no
2	rs2867177	55624520	T	0.31087	-0.066015	0.007824	3.24e-17	-0.066015	0.00783336	3.53e-17	YES	0	CCDC88A	yes	yes	no	yes	no	no	no
2	rs17816356	134326085	A	0.050778	-0.1363	0.016495	1.42e-16	-0.1363	0.0165139	1.54e-16	YES	0	NCKAP5,RN7SKP93	yes	yes	no	yes	no	no	no
2	rs6756488	159660277	A	0.317384	-0.057149	0.007753	1.69e-13	-0.057149	0.00776	1.78e-13	YES	0	DAPL1	yes	yes	no	yes	no	no	no
2	rs1878080	48293603	C	0.255656	0.049367	0.008284	2.53e-09	0.049367	0.00828885	2.59e-09	YES	0	RN7SKP224,VN1R18P	yes	yes	no	yes	yes	yes	no
3	rs11708067	123065778	G	0.242078	-0.13407	0.008481	2.73e-56	-0.13407	0.00851738	7.95e-56	YES	0	ADCY5	yes	no	no	yes	no	no	yes
3	rs1450343	150171254	T	0.75741	0.059662	0.008466	1.82e-12	0.059662	0.00847305	1.9e-12	YES	0	TSC22D2	no	no	no	yes	yes	yes	no
4	rs17039680	109956798	G	0.156943	0.06132	0.009978	7.97e-10	0.06132	0.00998428	8.17e-10	YES	0	COL25A1	no	no	no	yes	no	no	yes
4	rs7660386	187688114	G	0.266837	-0.089325	0.008207	1.37e-27	-0.0969711	0.00824911	6.63e-32	YES	0	-	no	no	no	na	na	na	no
4	rs10002129	187602964	T	0.835337	-0.095875	0.009841	1.99e-22	-0.0939677	0.00991942	2.72e-21	YES	0.102719	FAT1	no	no	no	yes	yes	yes	no
4	rs60493511	187608240	A	0.050033	-0.129782	0.01663	5.99e-15	-0.127348	0.0167643	3.05e-14	YES	-0.0634688	FAT1	no	no	no	yes	yes	yes	no
4	rs35901985	186580062	G	0.179182	-0.057744	0.009457	1.02e-09	-0.0572877	0.00946417	1.42e-09	YES	0.00485689	SORBS2	yes	no	no	yes	no	no	no
5	5_87846165_GA_G	87846165	G	0.076088	-0.207904	0.013801	2.78e-51	-0.198764	0.0139236	3.12e-46	YES	0.100608	LINC00461	no	no	no	yes	yes	yes	no
5	rs1239274	39010209	G	0.428568	0.051644	0.007322	1.75e-12	0.051644	0.00732809	1.82e-12	YES	0	RICTOR	no	no	no	yes	no	no	no
5	rs13163173	87943620	A	0.156807	-0.080297	0.009907	5.27e-16	-0.0662452	0.00996654	3e-11	YES	0	MIR9-2HG	yes	no	no	yes	yes	yes	no
5	rs6452875	89466182	A	0.185772	0.061408	0.009344	4.97e-11	0.061408	0.00935076	5.13e-11	YES	0	LINC01339	yes	yes	no	yes	no	no	no
5	rs72838326	167723152	T	0.106292	-0.070533	0.011897	3.05e-09	-0.070533	0.0119041	3.12e-09	YES	0	WWC1	yes	no	no	yes	no	no	no
6	rs9383051	15375564	A	0.392751	0.055834	0.007362	3.35e-14	0.055834	0.00736899	3.54e-14	YES	0	JARID2	no	no	no	yes	no	no	no
6	rs1565655	150932594	T	0.669346	-0.049711	0.007679	9.57e-11	-0.049711	0.00768432	9.86e-11	YES	0	PLEKHG1	no	no	no	yes	no	no	no
6	rs4710778	170570375	T	0.226439	-0.055384	0.008717	2.1e-10	-0.055384	0.00872293	2.16e-10	YES	0	RP5-1086L22.1	no	no	no	na	na	na	no
8	rs2704035	70404947	C	0.337401	0.052329	0.007725	1.25e-11	0.052329	0.00773101	1.3e-11	YES	0	SULF1,LINC01603	yes	no	no	yes	no	no	no
8	rs1019904	61978344	C	0.305129	-0.052917	0.007862	1.69e-11	-0.052917	0.00786793	1.75e-11	YES	0	CLVS1	no	no	no	yes	no	no	no
9	rs9298817	21576591	C	0.661492	-0.127122	0.007642	3.91e-62	-0.127122	0.007678	1.43e-61	YES	0	MIR31HG	yes	yes	no	yes	yes	yes	yes
9	rs1512381	8635810	C	0.202477	0.113338	0.009009	2.7e-36	0.113338	0.00903319	4.14e-36	YES	0	PTPRD	no	no	no	yes	no	no	no
10	rs35357127	94737027	GA	0.263052	0.064322	0.008211	4.74e-15	0.064322	0.00821942	5.05e-15	YES	0	EXOC6,CYP26C1 [https://screen.wenglab.org/GRCh38/ccre/EH38E2916773]	no	no	no	yes	no	no	no
10	rs1687694	17013192	A	0.362002	0.043847	0.007519	5.49e-09	0.043847	0.00752321	5.6e-09	YES	0	CUBN	no	no	no	yes	no	no	no
11	rs1042602	88911696	A	0.372124	-0.12111	0.007523	2.61e-58	-0.12111	0.00755654	8.26e-58	YES	0	TYR	yes	yes	yes	yes	yes	yes	yes
11	11_31696816_CT_C	31696816	C	0.318662	-0.067154	0.007993	4.4e-17	-0.067154	0.00800303	4.82e-17	YES	0	ELP4	no	no	no	yes	no	no	no
11	rs12791393	120058902	T	0.304768	-0.057005	0.007908	5.66e-13	-0.057005	0.00791494	5.92e-13	YES	0	TRIM29,OAF	yes	yes	no	yes	no	no	no
11	rs77148013	69304648	T	0.154817	0.071936	0.01007	9.09e-13	0.071936	0.0100787	9.51e-13	YES	0	CCND1	no	no	no	yes	no	no	no
12	rs10841116	19094335	G	0.682557	-0.082254	0.007806	5.82e-26	-0.082254	0.00782075	7.18e-26	YES	0	CAPZA3,RPL7P6	yes	yes	no	yes	no	no	yes
12	rs11051145	31050201	T	0.163405	-0.141426	0.009895	2.43e-46	-0.141426	0.00993012	5.02e-46	YES	0	TSPAN11	no	no	no	yes	no	no	no
12	rs55971426	96204536	G	0.189342	0.062719	0.009245	1.17e-11	0.062719	0.00925209	1.21e-11	YES	0	LINC02410,SNRPF-DT	yes	no	yes	yes	yes	yes	no
12	12_109844270_CT_C	109844270	C	0.456065	0.048706	0.007275	2.16e-11	0.048706	0.00728044	2.23e-11	YES	0	MYO1H	no	no	no	yes	no	no	no
13	rs1493523	44345614	T	0.679032	-0.097815	0.007736	1.21e-36	-0.097815	0.00775688	1.86e-36	YES	0	ENOX1	no	no	no	yes	no	no	yes
13	rs11423434	111941012	AT	0.397728	0.060291	0.007411	4.11e-16	0.060291	0.00741926	4.43e-16	YES	0	ARHGEF7	no	no	no	yes	yes	yes	no
13	rs7996082	80837976	T	0.310392	-0.053019	0.00794	2.43e-11	-0.053019	0.00794607	2.52e-11	YES	0	SPRY2,LINC01080	yes	yes	no	yes	no	no	no
13	rs79363092	58906417	A	0.107563	0.075984	0.01175	1e-10	0.075984	0.0117583	1.03e-10	YES	0	-	no	no	no	na	na	na	no
14	rs4903064	73279420	C	0.233259	0.064598	0.008584	5.26e-14	0.0655916	0.00859308	2.29e-14	YES	-0.0145516	DPF3	yes	yes	no	yes	no	no	yes
14	rs10136535	59788442	G	0.194518	0.087891	0.009148	7.42e-22	0.087891	0.00916224	8.58e-22	YES	0	DAAM1	no	no	no	yes	no	no	no
14	rs4899502	74669893	A	0.690019	0.061573	0.007824	3.55e-15	0.0624403	0.00783294	1.57e-15	YES	0	LIN52,VSX2	yes	no	no	yes	yes	yes	no
15	rs1800407	28230318	T	0.081849	-0.136309	0.013179	4.51e-25	-0.136309	0.0132027	5.47e-25	YES	0	OCA2	yes	yes	yes	yes	yes	yes	yes
15	rs4843111	86351506	T	0.687566	0.077586	0.007794	2.41e-23	0.0713403	0.00786047	1.13e-19	YES	0	-	no	no	no	na	na	na	no
15	rs338509	86223954	A	0.311652	0.062113	0.007821	1.99e-15	0.0537806	0.00788292	8.95e-12	YES	0.116718	AKAP13	no	no	no	yes	no	no	no
16	rs10653241	55316797	AGAG	0.193822	-0.054108	0.009189	3.9e-09	-0.054108	0.0091943	3.98e-09	YES	0	RP11-26L20.3	no	no	no	na	na	na	no
17	rs6420484	79612397	G	0.645766	0.167165	0.007623	1.37e-106	0.167165	0.00768688	7.41e-105	YES	0	TSPAN10,NPLOC4	yes	no	no	yes	yes	yes	no
17	rs17718938	68673105	A	0.119026	0.069059	0.011338	1.12e-09	0.069059	0.0113452	1.15e-09	YES	0	-	no	no	no	na	na	na	no
17	rs1285293	77924776	T	0.366279	0.043359	0.007485	6.92e-09	0.043359	0.00748911	7.06e-09	YES	0	TBC1D16	no	no	no	yes	no	no	no
18	rs7229033	57122611	A	0.512253	-0.080715	0.007286	1.6e-28	-0.0767142	0.0073148	9.86e-26	YES	0	CCBE1	no	no	no	yes	no	no	no
18	rs28774981	56936000	A	0.283193	0.078797	0.008139	3.62e-22	0.0735981	0.00816726	2.04e-19	YES	-0.0610851	RAX	no	no	no	yes	no	no	no

### Sheet: rim_radius_L
Supplementary Dataset S1b. Conditionally independent genetic association signals for fovel rim radius after conditional analysis using GCTA-COJO
Chromosome	variant rsID	bp	effect allele	allele frequency	b	se	p-value	bJ	bJ_se	pJ	Passes bonferonni adjustment	LD_r	key gene(s)	variant present in GWAS Catalog (accessed 06/2025)	variant previously associated with retinal traits in GWAS Catalog (accessed 06/2025)	variant previously associated with foveal/macular traits in GWAS Catalog (accessed 06/2025)	gene present in GWAS Catalog (accessed 06/2025)	gene previously associated with retinal phenotypes in GWAS Catalog (accessed 06/2025)	gene previously associated with foveal/macular phenotypes in GWAS Catalog (accessed 06/2025)	variant previously associated with pit depth (Leicester)
1	rs1572768	200368352	T	0.381319	-0.004129	0.000719	9.32e-09	-0.004129	0.000719392	9.49e-09	NO	0	-	no	no	no	na	na	na	no
2	2_55602641_ATATATATGTATG_A	55602641	A	0.861002	-0.008032	0.001042	1.28e-14	-0.00614212	0.00107536	1.12e-08	NO	0.251013	CCDC88A	no	no	no	yes	yes	no	no
7	rs6974540	17720481	C	0.102032	-0.006657	0.001168	1.2e-08	-0.006657	0.00116864	1.22e-08	NO	0	-	no	no	no	na	na	na	no
13	rs12862810	97943903	C	0.676868	-0.004334	0.000753	8.63e-09	-0.004334	0.00075342	8.8e-09	NO	0	MBNL2	no	no	no	yes	no	no	no
13	rs79363092	58906417	A	0.107563	0.006244	0.001132	3.47e-08	0.006244	0.00113257	3.53e-08	NO	0	-	no	no	no	na	na	na	no
15	rs75638145	31453147	A	0.156419	-0.005515	0.000974	1.49e-08	-0.005515	0.00097453	1.52e-08	NO	0	TRPM1	yes	yes	yes	yes	yes	yes	no
16	rs2550649	78642413	G	0.597853	0.004013	0.000715	1.99e-08	0.004013	0.000715375	2.03e-08	NO	0	WWOX	no	no	no	yes	no	yes	no
16	rs7191614	69382195	G	0.290619	0.004259	0.000769	3.05e-08	0.004259	0.000769389	3.1e-08	NO	0	TMED6	no	no	no	yes	no	no	no
17	rs11079849	47090785	T	0.324659	-0.004193	0.00075	2.26e-08	-0.004193	0.000750392	2.3e-08	NO	0	IGF2BP1	yes	no	no	yes	no	no	no
1	rs10917358	23535170	T	0.266404	0.005457	0.00079	4.93e-12	0.005457	0.00079063	5.12e-12	YES	0	ABCC5	no	no	no	yes	no	no	no
2	rs2867177	55624520	T	0.31087	-0.006708	0.000754	5.76e-19	-0.00562734	0.000778351	4.84e-13	YES	0	CCDC88A	yes	yes	no	yes	yes	no	no
2	rs786229	145689453	A	0.64511	0.005194	0.000731	1.2e-12	0.005194	0.00073162	1.25e-12	YES	0	TEX41	no	no	no	yes	yes	no	no
2	rs17816356	134326085	A	0.050778	-0.010404	0.001589	5.85e-11	-0.010404	0.00159013	6.04e-11	YES	0	NCKAP5,RN7SKP93	yes	yes	no	yes	yes	no	no
2	rs3770776	37150793	G	0.422615	-0.004424	0.000707	3.91e-10	-0.004424	0.000707461	4.02e-10	YES	0	STRN	yes	no	no	yes	yes	no	no
3	rs11708067	123065778	G	0.242078	-0.01443	0.000818	1.2e-69	-0.01443	0.000822391	6.34e-69	YES	0	ADCY5	yes	no	no	yes	yes	no	yes
3	rs1450343	150171254	T	0.75741	0.006352	0.000816	7.01e-15	0.006352	0.000816833	7.46e-15	YES	0	TSC22D2	no	no	no	yes	yes	yes	no
3	rs545694574	141117969	CT	0.4209	-0.004314	0.00072	2.08e-09	-0.004314	0.000720444	2.12e-09	YES	0	ZBTB38	yes	no	no	yes	no	no	no
4	rs67138036	187683202	T	0.264366	-0.009447	0.000796	1.73e-32	-0.0101815	0.00080044	4.58e-37	YES	0	FAT1,MRPS36P2	yes	yes	no	yes	yes	yes	yes
4	rs113903804	187605837	C	0.835362	-0.008042	0.000948	2.19e-17	-0.00796221	0.000955158	7.68e-17	YES	0.102593	FAT1	no	no	no	yes	yes	yes	no
4	rs60493511	187608240	A	0.050033	-0.011989	0.0016	6.73e-14	-0.0119313	0.00161268	1.38e-13	YES	-0.0645785	FAT1	no	no	no	yes	yes	yes	no
5	5_87846165_GA_G	87846165	G	0.076088	-0.015383	0.00133	6.12e-31	-0.0157474	0.00133444	3.87e-32	YES	-0.0458909	LINC00461	no	no	no	yes	yes	yes	no
5	rs6452875	89466182	A	0.185772	0.007696	0.0009	1.22e-17	0.007696	0.000901114	1.34e-17	YES	0	LINC01339	yes	yes	no	yes	yes	no	no
5	rs72822609	167736865	G	0.105749	-0.010193	0.001146	5.87e-19	-0.00923735	0.00115532	1.29e-15	YES	0.119826	WWC1	no	no	no	yes	yes	no	no
5	rs17551315	167803010	C	0.129714	-0.008836	0.001086	4.08e-16	-0.00782293	0.00109468	8.91e-13	YES	0	WWC1	no	no	no	yes	yes	no	no
5	rs77526980	39040361	T	0.428857	0.004789	0.000707	1.26e-11	0.004789	0.000707544	1.3e-11	YES	0	RICTOR	no	no	no	yes	no	no	no
5	rs10514301	87939654	T	0.118245	-0.005948	0.001075	3.15e-08	-0.00652088	0.00107663	1.39e-09	YES	0	MIR9-2HG	yes	no	no	yes	yes	yes	no
6	rs10943682	80740187	A	0.351807	0.004974	0.00073	9.51e-12	0.004974	0.000730564	9.87e-12	YES	0	TTK	no	no	no	yes	yes	yes	yes
6	rs10623793	149950820	TACTC	0.34457	-0.006356	0.000741	9.69e-18	-0.00642769	0.00074203	4.62e-18	YES	-0.0162264	KATNA1	no	no	no	yes	yes	no	no
6	rs9464785	15372094	T	0.393677	0.004306	0.000711	1.39e-09	0.004306	0.000711428	1.43e-09	YES	0	JARID2	no	no	no	yes	yes	no	no
6	rs1565655	150932594	T	0.669346	-0.00436	0.000741	4.01e-09	-0.00446311	0.000741519	1.76e-09	YES	0	PLEKHG1	no	no	no	yes	yes	no	no
6	rs10948573	50692351	G	0.346028	-0.004363	0.000733	2.64e-09	-0.004363	0.000733429	2.7e-09	YES	0	-	no	no	no	na	na	na	no
7	rs4470986	51126308	A	0.209825	-0.006162	0.000855	5.72e-13	-0.006162	0.000855739	5.99e-13	YES	0	COBL	no	no	no	yes	yes	yes	no
7	rs6964853	46617615	A	0.386669	-0.004117	0.000714	8.11e-09	-0.004117	0.00071439	8.27e-09	YES	0	-	no	no	no	na	na	na	no
8	rs2704035	70404947	C	0.337401	0.00551	0.000744	1.3e-13	0.00551	0.000744694	1.37e-13	YES	0	SULF1,LINC01603	yes	no	no	yes	no	no	no
8	rs4737573	61970659	T	0.242613	-0.005051	0.000815	5.74e-10	-0.005051	0.000815521	5.88e-10	YES	0	CLVS1	no	no	no	yes	yes	no	no
9	rs9298817	21576591	C	0.661492	-0.007022	0.000735	1.25e-21	-0.007022	0.000736125	1.44e-21	YES	0	MIR31HG	yes	yes	no	yes	yes	yes	yes
9	rs7020703	8632149	G	0.215018	0.011019	0.000857	7.79e-38	0.011019	0.000859452	1.25e-37	YES	0	PTPRD	yes	yes	no	yes	yes	no	no
9	rs10760291	126326884	C	0.26904	-0.005346	0.000787	1.1e-11	-0.005346	0.000787606	1.14e-11	YES	0	DENND1A	no	no	no	yes	yes	yes	no
10	rs1696837	123427642	G	0.326201	0.006673	0.000743	2.68e-19	0.006673	0.000744006	2.99e-19	YES	0	-	no	no	no	na	na	na	no
10	rs2932906	17017669	T	0.392718	0.005821	0.000715	3.91e-16	0.005821	0.000715797	4.22e-16	YES	0	CUBN	no	no	no	yes	yes	no	no
10	rs10883549	102631263	G	0.321654	0.005461	0.000745	2.3e-13	0.005461	0.000745666	2.41e-13	YES	0	-	no	no	no	na	na	na	no
10	rs7914571	94663308	A	0.404505	0.004179	0.000713	4.6e-09	0.004179	0.000713408	4.69e-09	YES	0	EXOC6	no	no	no	yes	yes	no	no
11	rs1042602	88911696	A	0.372124	-0.007095	0.000723	9.87e-23	-0.007095	0.00072418	1.16e-22	YES	0	TYR	yes	yes	yes	yes	yes	yes	yes
11	11_31696816_CT_C	31696816	C	0.318662	-0.008191	0.000768	1.48e-26	-0.008191	0.000769555	1.86e-26	YES	0	ELP4	no	no	no	yes	yes	no	no
11	rs75560792	69301723	A	0.149762	0.007201	0.000984	2.52e-13	0.007201	0.000984893	2.64e-13	YES	0	-	no	no	no	na	na	na	no
11	rs7948661	118341649	C	0.061356	0.009071	0.001464	5.79e-10	0.009071	0.00146495	5.94e-10	YES	0	KMT2A	yes	no	no	yes	no	no	no
12	rs10841116	19094335	G	0.682557	-0.007266	0.000751	3.85e-22	-0.007266	0.000752191	4.47e-22	YES	0	CAPZA3,RPL7P6	yes	yes	no	yes	yes	no	yes
12	rs5442	6954864	A	0.069492	-0.009076	0.001371	3.59e-11	-0.009076	0.001372	3.71e-11	YES	0	CDCA3,GNB3	yes	yes	no	yes	yes	yes	yes
12	rs11051148	31054097	G	0.163857	-0.00722	0.000951	3.15e-14	-0.00722	0.000951935	3.34e-14	YES	0	SLCO1B1	no	no	no	yes	no	no	no
12	rs1988001	109819483	T	0.338999	0.0046	0.000736	4.1e-10	0.0046	0.000736476	4.21e-10	YES	0	MYO1H	no	no	no	yes	yes	no	no
12	12_96263453_TTAAAGG_T	96263453	T	0.19114	0.005516	0.000885	4.58e-10	0.005516	0.000885568	4.7e-10	YES	0	CCDC38	no	no	no	yes	no	no	no
13	rs9525830	44304458	C	0.32114	0.008751	0.000745	7.38e-32	0.008751	0.000746733	1.02e-31	YES	0	ENOX1	yes	yes	no	yes	yes	no	no
13	rs7996082	80837976	T	0.310392	-0.004959	0.000765	9.03e-11	-0.004959	0.00076555	9.31e-11	YES	0	SPRY2,LINC01080	yes	yes	no	yes	yes	no	no
13	rs12864471	23871817	A	0.449926	-0.004266	0.000708	1.69e-09	-0.004266	0.000708434	1.73e-09	YES	0	SGCG	no	no	no	yes	no	no	no
14	rs9635236	59699357	G	0.196993	0.009491	0.000879	3.54e-27	0.0098691	0.000881566	4.32e-29	YES	0.0434249	DAAM1	no	no	no	yes	yes	no	no
14	rs28543014	60985004	T	0.697594	-0.007172	0.000758	3.03e-21	-0.00753968	0.00075985	3.32e-23	YES	0	RP11-1042B17.3	no	no	no	na	na	na	no
15	rs1800407	28230318	T	0.081849	-0.009348	0.001268	1.68e-13	-0.009348	0.00126914	1.76e-13	YES	0	OCA2	yes	yes	yes	yes	yes	yes	yes
15	rs11440042	86359999	AT	0.679116	0.005701	0.000756	4.66e-14	0.005701	0.000756737	4.93e-14	YES	0	EPB42	no	no	no	yes	no	no	no
15	15_74942201_AG_A	74942201	A	0.158515	0.005612	0.000971	7.49e-09	0.005612	0.000971554	7.64e-09	YES	0	EDC3	no	no	no	yes	yes	no	no
17	rs6420484	79612397	G	0.645766	0.011945	0.000733	1.05e-59	0.011945	0.000736356	3.54e-59	YES	0	TSPAN10,NPLOC4	yes	no	no	yes	yes	yes	no
17	rs7225933	48916411	A	0.706776	-0.004711	0.000772	1.05e-09	-0.004711	0.000772484	1.07e-09	YES	0	WFIKKN2	no	no	no	yes	no	no	no
18	rs7229033	57122611	A	0.512253	-0.006657	0.000701	2.17e-21	-0.00638898	0.000703374	1.05e-19	YES	0	CCBE1	no	no	no	yes	yes	no	no
18	rs28774981	56936000	A	0.283193	0.00536	0.000783	7.62e-12	0.00492702	0.000785074	3.48e-10	YES	-0.0610851	RAX	no	no	no	yes	yes	no	no
19	rs28362459	5844792	C	0.088959	-0.00735	0.001224	1.91e-09	-0.00735	0.00122473	1.96e-09	YES	0	FUT3	yes	no	no	yes	no	no	no
20	20_18023371_GATCGGGCTATTGC_G	18023371	G	0.075136	-0.008874	0.001331	2.61e-11	-0.008874	0.001332	2.7e-11	YES	0	OVOL2	no	no	no	yes	no	no	no

### Sheet: rim_height_L
Supplementary Dataset S1c. Conditionally independent genetic association signals for foveal rim height after conditional analysis using GCTA-COJO
Chromosome	variant rsID	bp	effect allele	allele frequency	b	se	p-value	bJ	bJ_se	pJ	Passes bonferonni adjustment	LD_r	key gene(s)	variant present in GWAS Catalog (accessed 06/2025)	variant previously associated with retinal traits in GWAS Catalog (accessed 06/2025)	variant previously associated with foveal/macular traits in GWAS Catalog (accessed 06/2025)	gene present in GWAS Catalog (accessed 06/2025)	gene previously associated with retinal phenotypes in GWAS Catalog (accessed 06/2025)	gene previously associated with foveal/macular phenotypes in GWAS Catalog (accessed 06/2025)	variant previously associated with pit depth (Leicester)
1	rs1410996	196696933	A	0.404529	0.653705	0.117232	2.46e-08	0.653705	0.117291	2.5e-08	NO	0	CFH	yes	yes	yes	yes	yes	yes	no
4	rs10008995	170066767	C	0.183539	-0.854566	0.148863	9.43e-09	-0.854566	0.148943	9.61e-09	NO	0	SH3RF1	no	no	no	yes	no	no	no
6	rs2027299	126685827	C	0.45403	0.661151	0.116578	1.42e-08	0.661151	0.11664	1.44e-08	NO	0	CENPW,MIR588	yes	no	no	yes	yes	no	no
7	rs6968945	46640900	T	0.595687	0.655669	0.11802	2.77e-08	0.655669	0.11808	2.81e-08	NO	0	HMGN1P19,ZNF619P1	yes	no	no	yes	yes	yes	no
11	rs11607320	69054005	A	0.054488	-1.41657	0.256061	3.16e-08	-1.41657	0.256191	3.21e-08	NO	0	-	no	no	no	yes	no	no	no
12	rs12308509	96179655	C	0.197786	-0.791058	0.145009	4.89e-08	-0.791058	0.14508	4.96e-08	NO	0	NTN4	no	no	no	yes	no	no	no
16	rs4635359	80537760	C	0.262976	0.721523	0.131679	4.27e-08	0.721523	0.131744	4.33e-08	NO	0	DYNLRB2-AS1	yes	yes	yes	yes	yes	yes	no
19	rs544123450	19526767	GT	0.357288	0.669395	0.121783	3.87e-08	0.669395	0.121845	3.93e-08	NO	0	GATAD2A	no	no	no	yes	no	no	no
22	rs75159625	46377008	G	0.316868	0.688022	0.12423	3.05e-08	0.688022	0.124293	3.1e-08	NO	0	WNT7B,LINC00899	yes	yes	yes	yes	yes	yes	no
X	rs55878420	112114055	CA	0.220462	-0.661089	0.116895	1.55e-08	-0.661089	0.116938	1.57e-08	NO	0	AMOT	no	no	no	no	no	no	no
1	rs11576909	202812654	C	0.492244	0.763741	0.116761	6.11e-11	0.763741	0.116846	6.31e-11	YES	0	PCAT6,TUBA5P	yes	yes	yes	yes	yes	yes	no
1	1_113501893_TAAGG_T	113501893	T	0.220257	-0.818135	0.139779	4.83e-09	-0.818135	0.139858	4.92e-09	YES	0	SLC16A1-AS1	no	no	no	yes	no	no	no
2	rs11689553	170067947	G	0.244932	-0.859573	0.134698	1.75e-10	-0.859573	0.134789	1.8e-10	YES	0	LRP2	yes	no	yes	yes	yes	yes	no
3	rs17279437	45814094	A	0.107332	-2.20455	0.186229	2.49e-32	-2.20455	0.186669	3.47e-32	YES	0	SLC6A20	yes	yes	yes	yes	yes	yes	yes
3	rs11719201	123068744	T	0.246244	1.01064	0.13481	6.54e-14	1.01064	0.134938	6.9e-14	YES	0	ADCY5	no	no	no	yes	yes	no	no
3	rs9837054	27711706	G	0.152312	1.01137	0.161091	3.42e-10	1.01137	0.161197	3.52e-10	YES	0	-	no	no	no	na	na	na	no
5	5_87846165_GA_G	87846165	G	0.076088	2.48001	0.220431	2.3e-29	2.40509	0.221262	1.6e-27	YES	0.0565845	LINC00461	no	no	no	yes	yes	yes	no
5	5_148596693_TG_T	148596693	T	0.474622	1.03103	0.11669	9.95e-19	1.03103	0.116846	1.11e-18	YES	0	ABLIM3	yes	no	no	yes	yes	yes	no
5	rs440606	11589538	T	0.549762	0.74505	0.116574	1.65e-10	0.74505	0.116654	1.69e-10	YES	0	CTNND2	no	no	no	yes	yes	yes	no
5	rs72828890	167806836	T	0.131232	1.10082	0.176228	4.2e-10	1.10082	0.176349	4.31e-10	YES	0	WWC1	yes	no	no	yes	yes	no	no
5	rs56947091	88160354	T	0.512609	0.773332	0.116128	2.75e-11	0.702331	0.116398	1.6e-09	YES	0	MEF2C	no	no	no	yes	yes	yes	no
5	rs6894037	173054910	T	0.373862	-0.711085	0.119565	2.73e-09	-0.711085	0.119635	2.79e-09	YES	0	BOD1,LINC01863	yes	no	yes	yes	yes	yes	no
6	rs12523793	149973764	A	0.329916	1.27422	0.12366	6.74e-25	1.27422	0.123884	8.19e-25	YES	0	KATNA1,LATS1	yes	no	no	yes	yes	no	no
6	rs4706827	80787532	T	0.645269	0.848606	0.120764	2.11e-12	0.848606	0.120863	2.2e-12	YES	0	AK4P5	yes	yes	no	yes	yes	no	no
6	rs2764264	108934461	T	0.695155	0.839139	0.126309	3.06e-11	0.839139	0.126403	3.17e-11	YES	0	FOXO3	yes	yes	no	yes	yes	yes	no
6	rs17507554	11394287	A	0.05006	1.59519	0.266141	2.05e-09	1.59519	0.2663	2.1e-09	YES	0	NEDD9,RNU1-64P	yes	yes	yes	yes	yes	yes	no
9	rs9298817	21576591	C	0.661492	-1.12826	0.121834	2.03e-20	-1.12826	0.122009	2.3e-20	YES	0	MIR31HG	yes	yes	no	yes	yes	yes	yes
10	rs1947075	49741135	T	0.647367	-0.720948	0.120997	2.55e-09	-0.720948	0.121068	2.6e-09	YES	0	ARHGAP22	yes	yes	yes	yes	yes	yes	no
11	rs11018439	88775561	T	0.344813	-0.957278	0.124832	1.74e-14	-0.957278	0.124961	1.85e-14	YES	0	GRM5	no	no	no	yes	no	no	yes
11	rs10832722	17035164	T	0.330106	0.936407	0.124259	4.85e-14	0.936407	0.12438	5.13e-14	YES	0	PLEKHA7	no	no	no	yes	yes	yes	no
12	rs3138142	56115585	T	0.241046	2.53278	0.135169	2.43e-78	2.53278	0.135981	1.98e-77	YES	0	RDH5	yes	yes	yes	yes	yes	yes	yes
14	rs551602396	74521381	CT	0.259452	-1.44416	0.135562	1.69e-26	-1.35786	0.136961	3.61e-23	YES	0.131411	-	no	no	no	na	na	na	no
14	rs7154845	75247746	G	0.463856	0.798658	0.116633	7.51e-12	0.864719	0.117	1.46e-13	YES	0	YLPM1	no	no	no	yes	no	yes	no
14	rs12882237	74805314	A	0.328407	-0.824549	0.123048	2.07e-11	-0.72949	0.124431	4.56e-09	YES	0.0684661	VRTN	no	no	no	yes	no	no	no
15	rs1800407	28230318	T	0.081849	-1.29199	0.210246	7.99e-10	-1.29199	0.210377	8.18e-10	YES	0	OCA2	yes	yes	yes	yes	yes	yes	yes
15	15_74942201_AG_A	74942201	A	0.158515	-0.995658	0.161025	6.28e-10	-0.995658	0.161131	6.44e-10	YES	0	EDC3	no	no	no	yes	yes	no	no
17	rs6420484	79612397	G	0.645766	1.77829	0.121668	2.22e-48	1.77829	0.122116	4.88e-48	YES	0	TSPAN10,NPLOC4	yes	no	no	yes	yes	yes	no
17	rs62064364	43654468	T	0.222448	1.43706	0.141574	3.29e-24	1.43706	0.14183	3.97e-24	YES	0	RDM1P1,DND1P1	yes	yes	yes	yes	no	yes	no
17	rs4968427	59220844	C	0.822674	-1.0717	0.153034	2.51e-12	-1.0717	0.153162	2.61e-12	YES	0	BCAS3	no	no	no	yes	yes	yes	no
18	18_56930265_GGTGTGTGTGT_G	56930265	G	0.714317	-1.04174	0.130987	1.82e-15	-0.983274	0.131497	7.57e-14	YES	0.0759939	RAX	no	no	no	yes	yes	no	no
18	rs71370578	6746934	GCACTGTATA	0.474653	0.768914	0.117016	5e-11	0.768914	0.117102	5.16e-11	YES	0	ARHGAP28	no	no	no	yes	yes	yes	no
18	rs536113	56967796	A	0.22806	-0.905486	0.13817	5.62e-11	-0.828322	0.138654	2.31e-09	YES	0	CPLX4	no	no	no	yes	yes	yes	no
22	rs35476831	30583490	T	0.158919	-1.16641	0.158737	2.01e-13	-1.02073	0.160676	2.12e-10	YES	-0.149868	RP3-438O4.4	no	no	no	na	na	na	no
22	rs13054238	30620891	A	0.306767	0.900342	0.126538	1.12e-12	0.779064	0.128078	1.18e-09	YES	0	HORMAD2,LIF-AS1	yes	yes	no	yes	yes	no	no
X	rs184371255	9857073	G	0.070056	-1.8795	0.187021	9.22e-24	-1.8795	0.187238	1.04e-23	YES	0	SHROOM2	yes	yes	no	yes	yes	no	no

### Sheet: mean_slope_L
Supplementary Dataset S1d. Conditionally independent genetic association signals for foveal mean slope after conditional analysis using GCTA-COJO
Chromosome	variant rsID	bp	effect allele	allele frequency	b	se	p-value	bJ	bJ_se	pJ	Passes bonferonni adjustment	LD_r	key gene(s)	variant present in GWAS Catalog (accessed 06/2025)	variant previously associated with retinal traits in GWAS Catalog (accessed 06/2025)	variant previously associated with foveal/macular traits in GWAS Catalog (accessed 06/2025)	gene present in GWAS Catalog (accessed 06/2025)	gene previously associated with retinal phenotypes in GWAS Catalog (accessed 06/2025)	gene previously associated with foveal/macular phenotypes in GWAS Catalog (accessed 06/2025)	variant previously associated with pit depth (Leicester)
4	rs13119106	186545719	T	0.296351	0.06492	0.011358	1.09e-08	0.06492	0.0113643	1.11e-08	NO	0	SORBS2	no	no	no	yes	no	no	no
12	rs3914817	103494463	T	0.445016	0.056323	0.01029	4.41e-08	0.056323	0.010295	4.48e-08	NO	0	ASCL1,C12orf42-AS1	yes	yes	no	yes	yes	no	yes
1	rs4074961	38092723	T	0.436375	0.068954	0.010457	4.28e-11	0.068954	0.0104647	4.42e-11	YES	0	RSPO1	yes	no	no	yes	yes	no	yes
1	rs7522227	3748085	G	0.704815	-0.103088	0.011235	4.49e-20	-0.103088	0.0112509	5.06e-20	YES	0	CEP104	no	no	no	yes	yes	no	no
1	rs201965985	227490611	CT	0.134174	-0.092232	0.015327	1.77e-09	-0.092232	0.0153365	1.81e-09	YES	0	CDC42BPA	yes	yes	no	yes	yes	yes	no
1	rs34565529	23410469	CTT	0.512147	0.060565	0.010299	4.09e-09	0.060565	0.0103049	4.17e-09	YES	0	RP1-184J9.2	no	no	no	na	na	na	no
3	rs17279437	45814094	A	0.107332	-0.095889	0.016517	6.42e-09	-0.095889	0.0165261	6.54e-09	YES	0	SLC6A20	yes	yes	yes	yes	yes	yes	yes
4	rs17024223	148888491	A	0.079087	0.137018	0.019049	6.34e-13	0.137018	0.0190655	6.64e-13	YES	0	ARHGAP10	no	no	no	yes	no	no	no
4	rs35346763	170054785	T	0.140866	-0.090623	0.014643	6.06e-10	-0.090623	0.0146522	6.21e-10	YES	0	SH3RF1	no	no	no	yes	no	no	no
6	rs12523793	149973764	A	0.329916	0.116204	0.010976	3.42e-26	0.116204	0.0109971	4.25e-26	YES	0	KATNA1,LATS1	yes	no	no	yes	yes	no	no
6	rs9343961	80762799	C	0.351965	-0.092805	0.010751	6.02e-18	-0.092805	0.0107645	6.61e-18	YES	0	TTK, AK4P5	yes	yes	no	yes	yes	yes	no
6	rs77560239	126710804	CTGTG	0.436867	0.0692	0.010546	5.32e-11	0.0692	0.0105539	5.5e-11	YES	0	DMN17	no	no	no	na	na	na	no
7	rs9649194	94754985	T	0.546583	0.078234	0.010436	6.55e-14	0.078234	0.0104461	6.92e-14	YES	0	PPP1R9A,PPP1R9A-AS1	yes	no	no	yes	no	no	yes
9	rs7033598	21565674	T	0.647398	-0.092848	0.010721	4.7e-18	-0.092848	0.0107345	5.17e-18	YES	0	MIR31HG	yes	no	yes	yes	yes	yes	no
10	rs146727842	123426836	TTAGA	0.322445	-0.102469	0.011005	1.26e-20	-0.102469	0.0110212	1.44e-20	YES	0	ATE1,FGFR2	yes	yes	no	yes	yes	no	no
11	rs1042602	88911696	A	0.372124	-0.139815	0.010645	2.09e-39	-0.139815	0.0106764	3.48e-39	YES	0	TYR	yes	yes	yes	yes	yes	yes	yes
11	rs60336713	120054885	T	0.114903	0.106663	0.016111	3.58e-11	0.106663	0.0161228	3.7e-11	YES	0	TRIM29	no	no	no	yes	yes	no	no
12	rs3138142	56115585	T	0.241046	0.086216	0.011971	5.93e-13	0.086216	0.0119813	6.21e-13	YES	0	RDH5	yes	yes	yes	yes	yes	yes	yes
12	rs76567987	31037655	G	0.163285	-0.134696	0.014009	6.91e-22	-0.134696	0.0140313	8.02e-22	YES	0	LINC00941,TSPAN11	yes	no	no	yes	yes	no	no
13	rs9508026	28984400	T	0.299564	-0.073886	0.011172	3.75e-11	-0.073886	0.0111801	3.88e-11	YES	0	FLT1	yes	no	no	yes	yes	no	no
14	rs4903064	73279420	C	0.233259	0.077292	0.012186	2.26e-10	0.0790039	0.0121958	9.3e-11	YES	-0.0159681	DPF3	yes	yes	no	yes	yes	no	yes
14	rs2358628	74631757	C	0.690705	0.091588	0.011137	1.97e-16	0.0980949	0.011176	1.67e-18	YES	-0.0666195	LIN52	yes	no	no	yes	yes	yes	no
14	rs1558933	75090423	A	0.467637	0.068406	0.010313	3.29e-11	0.0744504	0.0103435	6.12e-13	YES	0	-	no	no	no	na	na	na	no
14	rs34935520	61091401	A	0.60614	0.060638	0.010466	6.88e-09	0.060638	0.0104718	7.01e-09	YES	0	C14orf39,SALRNA1	yes	no	no	yes	yes	yes	no
15	rs1800407	28230318	T	0.081849	-0.171958	0.018683	3.45e-20	-0.171958	0.0187096	3.9e-20	YES	0	OCA2	yes	yes	yes	yes	yes	yes	yes
15	rs200391170	75006040	TA	0.099059	-0.163206	0.017187	2.18e-21	-0.163206	0.0172132	2.51e-21	YES	0	CYP1A1	no	no	no	yes	no	no	no
17	rs6420484	79612397	G	0.645766	0.169427	0.010778	1.11e-55	0.169427	0.0108239	3.16e-55	YES	0	TSPAN10,NPLOC4	yes	no	no	yes	yes	yes	no
18	18_56930265_GGTGTGTGTGT_G	56930265	G	0.714317	-0.070744	0.011614	1.12e-09	-0.070744	0.0116215	1.15e-09	YES	0	RAX	no	no	no	yes	yes	no	no
X	rs184371255	9857073	G	0.070056	-0.17807	0.016594	7.28e-27	-0.17807	0.016616	8.49e-27	YES	0	SHROOM2	yes	yes	no	yes	yes	no	no

### Sheet: pit_depth_L
Supplementary Dataset S1e. Conditionally independent genetic association signals for foveal pit depth after conditional analysis using GCTA-COJO
Chromosome	variant rsID	bp	effect allele	allele frequency	b	se	p-value	bJ	bJ_se	pJ	Passes bonferonni adjustment	LD_r	key gene(s)	variant present in GWAS Catalog (accessed 06/2025)	variant previously associated with retinal traits in GWAS Catalog (accessed 06/2025)	variant previously associated with foveal/macular traits in GWAS Catalog (accessed 06/2025)	gene present in GWAS Catalog (accessed 06/2025)	gene previously associated with retinal phenotypes in GWAS Catalog (accessed 06/2025)	gene previously associated with foveal/macular phenotypes in GWAS Catalog (accessed 06/2025)	variant previously associated with pit depth (Leicester)
2	rs17816356	134326085	A	0.050778	-2.309	0.404391	1.13e-08	-2.309	0.404609	1.15e-08	NO	0	NCKAP5,RN7SKP93	yes	yes	no	yes	yes	no	no
13	rs79199567	113578304	C	0.078171	1.84809	0.332919	2.84e-08	1.84809	0.33309	2.88e-08	NO	0	MCF2L	no	no	no	yes	no	no	no
17	rs17718938	68673105	A	0.119026	1.57938	0.278294	1.39e-08	1.57938	0.278446	1.41e-08	NO	0	-	no	no	no	na	na	na	no
4	rs145006915	170067149	T	0.180265	-1.28356	0.232042	3.17e-08	-1.28356	0.23216	3.22e-08	NO	0	SH3RF1	no	no	no	yes	no	no	no
4	rs12504920	109972826	G	0.157932	1.34701	0.243912	3.34e-08	1.34701	0.244035	3.39e-08	NO	0	COL25A1	no	no	no	yes	yes	no	no
1	rs74140145	227423946	T	0.165011	-1.42491	0.237926	2.11e-09	-1.42491	0.238066	2.16e-09	YES	0	CDC42BPA	no	no	no	yes	yes	yes	yes
1	rs7522227	3748085	G	0.704815	-1.77691	0.194229	5.77e-20	-1.77691	0.194502	6.5e-20	YES	0	CEP104	no	no	no	yes	yes	no	no
1	rs6600370	41768563	A	0.660639	-1.21247	0.187919	1.1e-10	-1.21247	0.18805	1.14e-10	YES	0	-	no	no	no	na	na	na	no
2	rs3914570	159661485	A	0.428628	-1.1701	0.179207	6.61e-11	-1.1701	0.179334	6.81e-11	YES	0	DAPL1	no	no	no	yes	yes	no	no
3	rs532687890	45802715	AC	0.108994	-1.8101	0.291632	5.41e-10	-1.8101	0.291827	5.55e-10	YES	0	SLC6A20	no	no	no	yes	yes	yes	no
4	rs327070	187624194	T	0.753352	-1.35754	0.206231	4.62e-11	-1.47908	0.207275	9.62e-13	YES	-0.0928487	FAT1	no	no	no	yes	yes	yes	yes
4	rs17024223	148888491	A	0.079087	2.33061	0.329898	1.61e-12	2.33061	0.330174	1.68e-12	YES	0	ARHGAP10	no	no	no	yes	no	no	no
4	rs7660386	187688114	G	0.266837	-1.10257	0.200839	4.02e-08	-1.2257	0.201816	1.25e-09	YES	0	-	no	no	no	na	na	na	no
4	rs34047444	186580128	A	0.212279	-1.3212	0.217482	1.24e-09	-1.31574	0.217625	1.49e-09	YES	-0.00382147	SORBS2	no	no	no	yes	no	no	no
6	rs34750075	149962315	G	0.3362	1.36933	0.192639	1.18e-12	1.36933	0.19281	1.23e-12	YES	0	KATNA1	no	no	no	yes	yes	no	no
6	rs77560239	126710804	CTGTG	0.436867	1.21902	0.182332	2.3e-11	1.21902	0.182473	2.38e-11	YES	0	DMN17	no	no	no	na	na	na	no
6	rs9343966	80789774	G	0.645189	1.14675	0.185312	6.09e-10	1.14675	0.185429	6.24e-10	YES	0	-	no	no	no	na	na	na	no
6	rs4710778	170570375	T	0.226439	-1.29502	0.214105	1.46e-09	-1.29502	0.214237	1.5e-09	YES	0	RP5-1086L22.1	no	no	no	na	na	na	no
7	rs9649194	94754985	T	0.546583	1.1072	0.180661	8.87e-10	1.1072	0.180776	9.09e-10	YES	0	PPP1R9A,PPP1R9A-AS1	yes	no	no	yes	no	no	yes
9	rs7858097	8738089	T	0.562738	1.04268	0.179302	6.06e-09	1.04268	0.179403	6.17e-09	YES	0	PTPRD	no	no	no	yes	yes	no	yes
9	rs10124312	21576700	G	0.651767	-2.40796	0.186229	3.04e-38	-2.40796	0.186757	4.89e-38	YES	0	MIR31HG	yes	no	no	yes	yes	yes	no
9	9_140258412_C_A	140258412	A	0.125734	1.59633	0.268724	2.84e-09	1.59633	0.268882	2.9e-09	YES	0	EXD3	no	no	no	yes	no	no	no
10	10_94726949_CT_C	94726949	C	0.25218	1.29297	0.206699	3.97e-10	1.29297	0.206836	4.07e-10	YES	0	EXOC6,CYP26C1	no	no	no	yes	yes	no	no
11	rs1042602	88911696	A	0.372124	-3.09244	0.184443	4.3e-63	-3.09244	0.185336	1.67e-62	YES	0	TYR	yes	yes	yes	yes	yes	yes	yes
11	rs60336713	120054885	T	0.114903	1.84538	0.279144	3.82e-11	1.84538	0.279348	3.95e-11	YES	0	TRIM29	no	no	no	yes	yes	no	no
12	rs3138142	56115585	T	0.241046	1.57705	0.20718	2.7e-14	1.57705	0.20738	2.86e-14	YES	0	RDH5	yes	yes	yes	yes	yes	yes	yes
12	rs76567987	31037655	G	0.163285	-3.16257	0.242464	6.92e-39	-3.16257	0.243178	1.14e-38	YES	0	LINC00941,TSPAN11	yes	no	no	yes	yes	no	no
13	rs778727940	44261134	A	0.610953	-1.217	0.183028	2.95e-11	-1.217	0.183164	3.05e-11	YES	0	ENOX1	no	no	no	yes	yes	no	no
13	rs11423434	111941012	AT	0.397728	1.09124	0.181602	1.87e-09	1.09124	0.181711	1.91e-09	YES	0	ARHGEF7	no	no	no	yes	yes	yes	no
14	rs4903064	73279420	C	0.233259	1.66337	0.210959	3.15e-15	1.69587	0.211208	9.8e-16	YES	-0.0159681	DPF3	yes	yes	no	yes	yes	no	yes
14	rs2358628	74631757	C	0.690705	1.74235	0.192801	1.61e-19	1.86208	0.193532	6.48e-22	YES	-0.0674365	LIN52	yes	no	no	yes	yes	yes	no
14	rs8017691	75092905	C	0.56724	1.2012	0.180268	2.68e-11	1.31834	0.180813	3.07e-13	YES	0	LTBP2,AREL1	yes	no	no	yes	no	no	no
15	rs1800407	28230318	T	0.081849	-3.79686	0.323462	8.12e-32	-3.79686	0.324216	1.12e-31	YES	0	OCA2	yes	yes	yes	yes	yes	yes	yes
15	rs4646903	75011641	G	0.100233	-2.22459	0.294559	4.28e-14	-2.22459	0.294838	4.52e-14	YES	0	-	no	no	no	yes	no	no	no
15	rs338509	86223954	A	0.311652	1.31015	0.191962	8.79e-12	1.31015	0.192111	9.12e-12	YES	0	AKAP13	no	no	no	yes	no	no	no
16	rs34661923	55321903	CAA	0.235725	-1.46693	0.211517	4.05e-12	-1.46693	0.211691	4.22e-12	YES	0	RP11-26L20.3	no	no	no	na	na	na	no
17	rs6420484	79612397	G	0.645766	4.15486	0.187105	3e-109	4.15486	0.188717	2.01e-107	YES	0	TSPAN10,NPLOC4	yes	no	no	yes	yes	yes	no
18	18_56930265_GGTGTGTGTGT_G	56930265	G	0.714317	-1.84895	0.201143	3.85e-20	-1.70441	0.202293	3.59e-17	YES	0.0932334	RAX	no	no	no	yes	yes	no	no
18	rs7229033	57122611	A	0.512253	-1.53963	0.178584	6.62e-18	-1.40109	0.179564	6.06e-15	YES	0	CCBE1	no	no	no	yes	yes	no	no
X	rs184371255	9857073	G	0.070056	-2.46516	0.286982	8.7e-18	-2.46516	0.287224	9.27e-18	YES	0	SHROOM2	yes	yes	no	yes	yes	no	no

### Sheet: CFT_L
Supplementary Dataset S1f. Conditionally independent genetic association signals for central foveal thickness after conditional analysis using GCTA-COJO
Chromosome	variant rsID	bp	effect allele	allele frequency	b	se	p-value	bJ	bJ_se	pJ	Passes bonferonni adjustment	LD_r	key gene(s)	variant present in GWAS Catalog (accessed 06/2025)	variant previously associated with retinal traits in GWAS Catalog (accessed 06/2025)	variant previously associated with foveal/macular traits in GWAS Catalog (accessed 06/2025)	gene present in GWAS Catalog (accessed 06/2025)	gene previously associated with retinal phenotypes in GWAS Catalog (accessed 06/2025)	gene previously associated with foveal/macular phenotypes in GWAS Catalog (accessed 06/2025)	variant previously associated with pit depth (doi: 10.1167/iovs.66.12.22)
1	1_183018960_CA_C	183018960	C	0.424759	0.920836	0.167606	3.93e-08	0.920836	0.16769	3.99e-08	NO	0	LAMC1	no	no	no	yes	yes	no	no
3	rs2903834	150167144	A	0.537426	-0.909017	0.164935	3.56e-08	-0.909017	0.165017	3.62e-08	NO	0	TSC22D2	yes	no	no	yes	yes	yes	no
12	rs111391193	96139362	C	0.177789	-1.22392	0.215061	1.26e-08	-1.22392	0.215176	1.29e-08	NO	0	PGAM1P5,NTN4	yes	no	no	yes	no	no	no
13	rs79199567	113578304	C	0.078171	-1.75745	0.309068	1.3e-08	-1.75745	0.309235	1.32e-08	NO	0	MCF2L	no	no	no	yes	no	no	no
15	rs338509	86223954	A	0.311652	-0.992149	0.177844	2.42e-08	-0.992149	0.177935	2.46e-08	NO	0	AKAP13	no	no	no	yes	no	no	no
1	rs7522227	3748085	G	0.704815	1.76966	0.180361	1e-22	1.76966	0.180654	1.17e-22	YES	0	CEP104	no	no	no	yes	yes	no	no
1	rs568970513	41754614	CT	0.223616	-1.37347	0.203995	1.66e-11	-1.37347	0.204159	1.73e-11	YES	0	-	no	no	no	na	na	na	no
1	rs769265776	227441203	A	0.139835	1.58977	0.23953	3.2e-11	1.58977	0.239709	3.31e-11	YES	0	CDC42BPA	no	no	no	yes	yes	yes	no
2	rs6722518	159656272	T	0.317211	1.27621	0.176556	4.89e-13	1.27621	0.17671	5.12e-13	YES	0	DAPL1	yes	no	no	yes	yes	no	no
2	rs17816356	134326085	A	0.050778	2.37009	0.3755	2.76e-10	2.37009	0.375749	2.83e-10	YES	0	NCKAP5,RN7SKP93	yes	yes	no	yes	yes	no	no
3	rs11719201	123068744	T	0.246244	1.73228	0.191754	1.66e-19	1.73228	0.192019	1.86e-19	YES	0	ADCY5	no	no	no	yes	yes	no	no
4	rs327070	187624194	T	0.753352	1.34065	0.191266	2.39e-12	1.46088	0.192253	2.99e-14	YES	-0.0928487	FAT1	no	no	no	yes	yes	yes	yes
4	rs34047444	186580128	A	0.212279	1.21256	0.201701	1.84e-09	1.20711	0.201831	2.22e-09	YES	-0.00382147	SORBS2	no	no	no	yes	no	no	no
4	rs7660386	187688114	G	0.266837	1.09375	0.186265	4.31e-09	1.21609	0.187185	8.21e-11	YES	0	-	no	no	no	na	na	na	no
5	5_87846165_GA_G	87846165	G	0.076088	3.91891	0.313844	8.81e-36	3.91891	0.314692	1.34e-35	YES	0	LINC00461	no	no	no	yes	yes	yes	no
6	rs13213378	99603809	G	0.488687	-0.96581	0.165496	5.35e-09	-0.96581	0.16559	5.46e-09	YES	0	-	no	no	no	na	na	na	no
9	rs1337805	8630084	G	0.205144	-1.60567	0.203134	2.69e-15	-1.60567	0.203345	2.87e-15	YES	0	PTPRD	yes	yes	no	yes	yes	no	no
9	rs10124312	21576700	G	0.651767	1.28433	0.172327	9.13e-14	1.28433	0.172486	9.62e-14	YES	0	MIR31HG	yes	no	no	yes	yes	yes	no
11	rs1042602	88911696	A	0.372124	2.25997	0.170758	5.51e-40	2.25997	0.171269	9.32e-40	YES	0	TYR	yes	yes	yes	yes	yes	yes	yes
11	rs60336713	120054885	T	0.114903	-1.75192	0.258433	1.21e-11	-1.75192	0.258631	1.25e-11	YES	0	TRIM29	no	no	no	yes	yes	no	no
12	rs10841116	19094335	G	0.682557	1.64986	0.177351	1.37e-20	1.64986	0.177611	1.55e-20	YES	0	CAPZA3,RPL7P6	yes	yes	no	yes	yes	no	yes
12	rs11051145	31050201	T	0.163405	2.74026	0.224816	3.56e-34	2.74026	0.225394	5.22e-34	YES	0	TSPAN11	no	no	no	yes	yes	no	no
13	rs9567256	44307013	C	0.320622	-1.56999	0.175928	4.5e-19	-1.56999	0.176163	5e-19	YES	0	ENOX1	yes	no	no	yes	yes	no	no
13	rs11423434	111941012	AT	0.397728	-1.47655	0.168592	1.99e-18	-1.47655	0.168811	2.2e-18	YES	0	ARHGEF7	no	no	no	yes	yes	yes	no
14	rs4903064	73279420	C	0.233259	-1.95123	0.195455	1.81e-23	-1.95123	0.195787	2.14e-23	YES	0	DPF3	yes	yes	no	yes	yes	no	yes
15	rs1800407	28230318	T	0.081849	2.62315	0.299673	2.07e-18	2.62315	0.300058	2.29e-18	YES	0	OCA2	yes	yes	yes	yes	yes	yes	yes
16	rs12930459	55322732	T	0.193058	1.45429	0.20918	3.59e-12	1.45429	0.20935	3.74e-12	YES	0	RN7SL841P,MTND5P34	yes	no	no	yes	no	no	no
17	17_79614932_TTAAC_T	79614932	T	0.640647	-2.38339	0.17261	2.28e-43	-2.38339	0.173176	4.27e-43	YES	0	TSPAN10	yes	no	no	yes	yes	yes	no

### Sheet: Fig2_source_data
Supplementary Dataset S2. Source data for Figure 2
Foveal trait	Bin centre	Bin start	Bin end	Number of participants
Pit volume (mm3)	0.0237665	0.0181076	0.0294253	525
Pit volume (mm3)	0.0350842	0.0294253	0.0407431	2255
Pit volume (mm3)	0.046402	0.0407431	0.0520608	4187
Pit volume (mm3)	0.0577197	0.0520608	0.0633786	5752
Pit volume (mm3)	0.0690375	0.0633786	0.0746964	6249
Pit volume (mm3)	0.0803552	0.0746964	0.0860141	5815
Pit volume (mm3)	0.091673	0.0860141	0.0973319	4844
Pit volume (mm3)	0.102991	0.0973319	0.10865	3326
Pit volume (mm3)	0.114308	0.10865	0.119967	2248
Pit volume (mm3)	0.125626	0.119967	0.131285	1341
Pit volume (mm3)	0.136944	0.131285	0.142603	765
Pit volume (mm3)	0.148262	0.142603	0.153921	432
Pit volume (mm3)	0.15958	0.153921	0.165238	289
Pit volume (mm3)	0.170897	0.165238	0.176556	179
Pit volume (mm3)	0.182215	0.176556	0.187874	113
Pit volume (mm3)	0.193533	0.187874	0.199192	84
Pit volume (mm3)	0.204851	0.199192	0.210509	69
Pit volume (mm3)	0.216168	0.210509	0.221827	41
Pit volume (mm3)	0.227486	0.221827	0.233145	32
Pit volume (mm3)	0.238804	0.233145	0.244463	32
Pit volume (mm3)	0.250122	0.244463	0.25578	24
Pit volume (mm3)	0.261439	0.25578	0.267098	25
Pit volume (mm3)	0.272757	0.267098	0.278416	16
Pit volume (mm3)	0.284075	0.278416	0.289734	21
Pit volume (mm3)	0.295393	0.289734	0.301051	10
Pit volume (mm3)	0.30671	0.301051	0.312369	13
Pit volume (mm3)	0.318028	0.312369	0.323687	17
Pit volume (mm3)	0.329346	0.323687	0.335005	16
Pit volume (mm3)	0.340664	0.335005	0.346322	6
Pit volume (mm3)	0.351981	0.346322	0.35764	3
Rim radius (mm)	0.713987	0.700774	0.727199	125
Rim radius (mm)	0.740412	0.727199	0.753624	315
Rim radius (mm)	0.766837	0.753624	0.78005	552
Rim radius (mm)	0.793262	0.78005	0.806475	895
Rim radius (mm)	0.819688	0.806475	0.8329	1277
Rim radius (mm)	0.846113	0.8329	0.859325	1897
Rim radius (mm)	0.872538	0.859325	0.885751	2557
Rim radius (mm)	0.898963	0.885751	0.912176	3161
Rim radius (mm)	0.925388	0.912176	0.938601	3675
Rim radius (mm)	0.951814	0.938601	0.965026	3836
Rim radius (mm)	0.978239	0.965026	0.991452	3918
Rim radius (mm)	1.00466	0.991452	1.01788	3649
Rim radius (mm)	1.03109	1.01788	1.0443	3204
Rim radius (mm)	1.05751	1.0443	1.07073	2686
Rim radius (mm)	1.08394	1.07073	1.09715	2020
Rim radius (mm)	1.11037	1.09715	1.12358	1478
Rim radius (mm)	1.13679	1.12358	1.15	1028
Rim radius (mm)	1.16322	1.15	1.17643	724
Rim radius (mm)	1.18964	1.17643	1.20285	485
Rim radius (mm)	1.21607	1.20285	1.22928	345
Rim radius (mm)	1.24249	1.22928	1.2557	221
Rim radius (mm)	1.26892	1.2557	1.28213	153
Rim radius (mm)	1.29534	1.28213	1.30855	114
Rim radius (mm)	1.32177	1.30855	1.33498	106
Rim radius (mm)	1.34819	1.33498	1.3614	62
Rim radius (mm)	1.37462	1.3614	1.38783	66
Rim radius (mm)	1.40104	1.38783	1.41426	57
Rim radius (mm)	1.42747	1.41426	1.44068	51
Rim radius (mm)	1.45389	1.44068	1.46711	51
Rim radius (mm)	1.48032	1.46711	1.49353	21
Rim height (µm)	291.336	289.571	293.101	16
Rim height (µm)	294.866	293.101	296.632	45
Rim height (µm)	298.397	296.632	300.162	57
Rim height (µm)	301.927	300.162	303.692	75
Rim height (µm)	305.457	303.692	307.222	89
Rim height (µm)	308.987	307.222	310.752	117
Rim height (µm)	312.518	310.752	314.283	160
Rim height (µm)	316.048	314.283	317.813	221
Rim height (µm)	319.578	317.813	321.343	331
Rim height (µm)	323.108	321.343	324.873	527
Rim height (µm)	326.638	324.873	328.404	777
Rim height (µm)	330.169	328.404	331.934	1115
Rim height (µm)	333.699	331.934	335.464	1500
Rim height (µm)	337.229	335.464	338.994	1924
Rim height (µm)	340.759	338.994	342.525	2563
Rim height (µm)	344.29	342.525	346.055	2953
Rim height (µm)	347.82	346.055	349.585	3379
Rim height (µm)	351.35	349.585	353.115	3479
Rim height (µm)	354.88	353.115	356.645	3575
Rim height (µm)	358.411	356.645	360.176	3287
Rim height (µm)	361.941	360.176	363.706	3072
Rim height (µm)	365.471	363.706	367.236	2582
Rim height (µm)	369.001	367.236	370.766	2069
Rim height (µm)	372.531	370.766	374.297	1601
Rim height (µm)	376.062	374.297	377.827	1174
Rim height (µm)	379.592	377.827	381.357	801
Rim height (µm)	383.122	381.357	384.887	556
Rim height (µm)	386.652	384.887	388.418	393
Rim height (µm)	390.183	388.418	391.948	210
Rim height (µm)	393.713	391.948	395.478	81
Mean slope (°)	1.92907	1.76286	2.09529	35
Mean slope (°)	2.2615	2.09529	2.42771	101
Mean slope (°)	2.59393	2.42771	2.76014	121
Mean slope (°)	2.92635	2.76014	3.09257	159
Mean slope (°)	3.25878	3.09257	3.42499	238
Mean slope (°)	3.5912	3.42499	3.75742	368
Mean slope (°)	3.92363	3.75742	4.08984	520
Mean slope (°)	4.25606	4.08984	4.42227	727
Mean slope (°)	4.58848	4.42227	4.7547	1084
Mean slope (°)	4.92091	4.7547	5.08712	1501
Mean slope (°)	5.25334	5.08712	5.41955	2070
Mean slope (°)	5.58576	5.41955	5.75198	2739
Mean slope (°)	5.91819	5.75198	6.0844	3162
Mean slope (°)	6.25062	6.0844	6.41683	3662
Mean slope (°)	6.58304	6.41683	6.74926	3876
Mean slope (°)	6.91547	6.74926	7.08168	4053
Mean slope (°)	7.2479	7.08168	7.41411	3597
Mean slope (°)	7.58032	7.41411	7.74653	3062
Mean slope (°)	7.91275	7.74653	8.07896	2504
Mean slope (°)	8.24517	8.07896	8.41139	1820
Mean slope (°)	8.5776	8.41139	8.74381	1237
Mean slope (°)	8.91003	8.74381	9.07624	883
Mean slope (°)	9.24245	9.07624	9.40867	485
Mean slope (°)	9.57488	9.40867	9.74109	282
Mean slope (°)	9.90731	9.74109	10.0735	189
Mean slope (°)	10.2397	10.0735	10.4059	93
Mean slope (°)	10.5722	10.4059	10.7384	78
Mean slope (°)	10.9046	10.7384	11.0708	44
Mean slope (°)	11.237	11.0708	11.4032	29
Mean slope (°)	11.5694	11.4032	11.7357	10
Pit depth (µm)	33.3949	30.3648	36.425	67
Pit depth (µm)	39.4551	36.425	42.4851	168
Pit depth (µm)	45.5152	42.4851	48.5453	212
Pit depth (µm)	51.5753	48.5453	54.6054	286
Pit depth (µm)	57.6355	54.6054	60.6655	372
Pit depth (µm)	63.6956	60.6655	66.7257	546
Pit depth (µm)	69.7557	66.7257	72.7858	733
Pit depth (µm)	75.8159	72.7858	78.8459	1064
Pit depth (µm)	81.876	78.8459	84.9061	1437
Pit depth (µm)	87.9362	84.9061	90.9662	1899
Pit depth (µm)	93.9963	90.9662	97.0264	2471
Pit depth (µm)	100.056	97.0264	103.087	2909
Pit depth (µm)	106.117	103.087	109.147	3602
Pit depth (µm)	112.177	109.147	115.207	3960
Pit depth (µm)	118.237	115.207	121.267	4137
Pit depth (µm)	124.297	121.267	127.327	4014
Pit depth (µm)	130.357	127.327	133.387	3535
Pit depth (µm)	136.417	133.387	139.447	2822
Pit depth (µm)	142.477	139.447	145.507	1894
Pit depth (µm)	148.538	145.507	151.568	1227
Pit depth (µm)	154.598	151.568	157.628	644
Pit depth (µm)	160.658	157.628	163.688	362
Pit depth (µm)	166.718	163.688	169.748	135
Pit depth (µm)	172.778	169.748	175.808	84
Pit depth (µm)	178.838	175.808	181.868	41
Pit depth (µm)	184.898	181.868	187.928	37
Pit depth (µm)	190.959	187.928	193.989	25
Pit depth (µm)	197.019	193.989	200.049	22
Pit depth (µm)	203.079	200.049	206.109	18
Pit depth (µm)	209.139	206.109	212.169	6
CFT (µm)	104.152	100.576	107.729	27
CFT (µm)	111.305	107.729	114.881	51
CFT (µm)	118.458	114.881	122.034	47
CFT (µm)	125.61	122.034	129.186	41
CFT (µm)	132.763	129.186	136.339	27
CFT (µm)	139.915	136.339	143.492	27
CFT (µm)	147.068	143.492	150.644	26
CFT (µm)	154.221	150.644	157.797	29
CFT (µm)	161.373	157.797	164.949	22
CFT (µm)	168.526	164.949	172.102	18
CFT (µm)	175.678	172.102	179.255	30
CFT (µm)	182.831	179.255	186.407	63
CFT (µm)	189.984	186.407	193.56	138
CFT (µm)	197.136	193.56	200.712	419
CFT (µm)	204.289	200.712	207.865	1079
CFT (µm)	211.441	207.865	215.018	2267
CFT (µm)	218.594	215.018	222.17	3628
CFT (µm)	225.747	222.17	229.323	4754
CFT (µm)	232.899	229.323	236.475	5244
CFT (µm)	240.052	236.475	243.628	5120
CFT (µm)	247.204	243.628	250.781	4395
CFT (µm)	254.357	250.781	257.933	3541
CFT (µm)	261.51	257.933	265.086	2469
CFT (µm)	268.662	265.086	272.238	1862
CFT (µm)	275.815	272.238	279.391	1253
CFT (µm)	282.967	279.391	286.544	812
CFT (µm)	290.12	286.544	293.696	566
CFT (µm)	297.273	293.696	300.849	406
CFT (µm)	304.425	300.849	308.001	287
CFT (µm)	311.578	308.001	315.154	81
